# The genetic architecture of human infectious diseases and pathogen-induced cellular phenotypes

**DOI:** 10.1101/2020.07.19.20157404

**Authors:** Andrew T. Hale, Dan Zhou, Rebecca L. Sale, Lisa Bastarache, Liuyang Wang, Sandra S. Zinkel, Steven J. Schiff, Dennis C. Ko, Eric R. Gamazon

## Abstract

Here, we develop a genetics-anchored framework to decipher mechanisms of infectious disease (ID) risk and infer causal effect on potential complications. We perform transcriptome-wide association studies (TWAS) of 35 ID traits in 27,615 individuals in a broad collection of human tissues, identifying 70 gene-level associations with 26 ID traits, with replication in two large-scale biobanks. A phenome-scale scan and Mendelian Randomization of the 70 gene-level associations across 197 traits proposes a molecular basis for known complications of the ID traits. This rich resource of host genetic associations with pathogen cultures and 16S-rRNA-based microbiome variation provides a platform to investigate host-pathogen interactions. To identify relevant cellular processes, we develop a TWAS repository of 79 pathogen-exposure induced cellular phenotypes. Our study will facilitate mechanistic insights into the role of host genetic variation on ID risk and pathophysiology, with important implications for our molecular understanding of severe phenotypic outcomes.
