## Supplementary Data File 6 for "The genetic architecture of human infectious diseases and pathogen-induced cellular phenotypes"

### Sheet: Hi-HOST Trait Definitions
Pathogen	Trait Name	Type of trait	Transform	Biological category
Chlamydia trachomatis	Chlamydia_27hr_cell_death_BG_subtracted	Flow cytometric ratio	Raw	viability and cell death
Chlamydia trachomatis	Chlamydia_27hr_GFP	Flow cytometric ratio	Raw	invasion
Chlamydia trachomatis	Chlamydia_27hr_medianGFP	Flow cytometric value	Raw	intracellular niche
Chlamydia trachomatis	Chlamydia_46hr_GFP	Flow cytometric ratio	Raw	intracellular niche
Chlamydia trachomatis	Chlamydia_46hr_highGFP	Flow cytometric ratio	Raw	intracellular niche
Chlamydia trachomatis	Chlamydia_70hr_cell_death_BG_sub	Flow cytometric ratio	Raw	viability and cell death
Chlamydia trachomatis	Chlamydia_70hr_GFP	Flow cytometric ratio	Raw	intercellular spread
Chlamydia trachomatis	Chlamydia_70hr_median_GFP	Flow cytometric value	Raw	intracellular niche
Chlamydia trachomatis	Chlamydia_Intercellular_Spread_70hr_27hr_GFP	Flow cytometric ratio	Raw	intercellular spread
Chlamydia trachomatis	Chlamydia_Replication_Permisiveness_high_GFP_46hr_total_GFP_27hr	Flow cytometric ratio	Raw	intracellular niche
Chlamydia trachomatis	IFNA2_Chlamydia	Cytokine concentration	log2	inflammatory/Th1 cytokine
Chlamydia trachomatis	IFNG_Chlamydia	Cytokine concentration	log2	inflammatory/Th1 cytokine
Chlamydia trachomatis	IL10_Chlamydia	Cytokine concentration	log2	anti-inflammatory/Th2 cytokine
Chlamydia trachomatis	IL12P70_Chlamydia	Cytokine concentration	log2	inflammatory/Th1 cytokine
Chlamydia trachomatis	IL13_Chlamydia	Cytokine concentration	log2	anti-inflammatory/Th2 cytokine
Chlamydia trachomatis	IL1RA_Chlamydia	Cytokine concentration	log2	anti-inflammatory/Th2 cytokine
Chlamydia trachomatis	IL4_Chlamydia	Cytokine concentration	log2	anti-inflammatory/Th2 cytokine
Chlamydia trachomatis	IL6_Chlamydia	Cytokine concentration	log2	inflammatory/Th1 cytokine
Chlamydia trachomatis	IL8_Chlamydia	Cytokine concentration	log2	inflammatory/Th1 cytokine
Chlamydia trachomatis	IP10_Chlamydia	Cytokine concentration	log2	inflammatory/Th1 cytokine
Chlamydia trachomatis	MDC_Chlamydia	Cytokine concentration	log2	anti-inflammatory/Th2 cytokine
Chlamydia trachomatis	MIP1B_Chlamydia	Cytokine concentration	log2	inflammatory/Th1 cytokine
Chlamydia trachomatis	PDGF_AB_BB_Chlamydia	Cytokine concentration	log2	growth/angiogenesis factor
Chlamydia trachomatis	RANTES_Chlamydia	Cytokine concentration	log2	inflammatory/Th1 cytokine
Chlamydia trachomatis	TNFa_Chlamydia	Cytokine concentration	log2	inflammatory/Th1 cytokine
Chlamydia trachomatis	TNFb_Chlamydia	Cytokine concentration	log2	inflammatory/Th1 cytokine
Chlamydia trachomatis	VEGF_Chlamydia	Cytokine concentration	log2	growth/angiogenesis factor
Candida albicans	FGF2_Candida	Cytokine concentration	log2	growth/angiogenesis factor
Mucor circinelloides	FGF2_Mucor	Cytokine concentration	log2	growth/angiogenesis factor
Salmonella enterica Typhi	S_typhi_3_5hr_GFP	Flow cytometric ratio	Raw	invasion
Salmonella enterica Typhi	S_typhi_3_5hr_median_GFP	Flow cytometric value	Raw	invasion
Salmonella enterica Typhi	S_typhi_cell_death_BG_subtracted	Flow cytometric ratio	Raw	viability and cell death
Salmonella enterica Typhi	S_typhi_Intracellular_Survival_24hr_3_5hr_GFP	Flow cytometric ratio	Raw	intracellular niche
Salmonella enterica Typhi	S_typhi_Replication_24_3_5hr_median_GFP	Flow cytometric ratio	Raw	intracellular niche
Salmonella enterica Typhimurium wild-type	S_typhimurium_3_5hr_GFP	Flow cytometric ratio	Raw	invasion
Salmonella enterica Typhimurium wild-type	S_typhimurium_3_5hr_median_GFP	Flow cytometric value	Raw	invasion
Salmonella enterica Typhimurium wild-type	S_typhimurium_cell_death_BG_subtracted	Flow cytometric ratio	Raw	viability and cell death
Salmonella enterica Typhimurium wild-type	IL10_S_typhimurium_BGsub_percell	Cytokine calculation	Raw	anti-inflammatory/Th2 cytokine
Salmonella enterica Typhimurium wild-type	IL10_S_typhimurium	Cytokine concentration	log2	anti-inflammatory/Th2 cytokine
Salmonella enterica Typhimurium wild-type	S_typhimurium_Intracellular_Replication_24_3_5hr_median_GFP	Flow cytometric ratio	Raw	intracellular niche
Salmonella enterica Typhimurium wild-type	S_typhimurium_Intracellular_Survival_GFP_24hr_3_5hr	Flow cytometric ratio	Raw	intracellular niche
Salmonella enterica Typhimurium wild-type	IP10_S_typhimurium	Cytokine concentration	log2	inflammatory/Th1 cytokine
Salmonella enterica Typhimurium wild-type	MDC_S_typhimurium	Cytokine concentration	log2	anti-inflammatory/Th2 cytokine
Salmonella enterica Typhimurium sifA mutant	sifA_3_5hr_GFP	Flow cytometric ratio	Raw	invasion
Salmonella enterica Typhimurium sifA mutant	sifA_3_5hr_median_GFP	Flow cytometric value	Raw	invasion
Salmonella enterica Typhimurium sifA mutant	sifA_cell_death_BG_subtracted	Flow cytometric ratio	Raw	viability and cell death
Salmonella enterica Typhimurium sifA mutant	sifA_Intracellular_Survival_24hr_3hr_GFP	Flow cytometric ratio	Raw	intracellular niche
Salmonella enterica Typhimurium sifA mutant	sifA_Replication_24_3_5hr_median_GFP	Flow cytometric ratio	Raw	intracellular niche
Staph. aureus alpha toxin	Staph_toxin_cell_death_BG_subtracted	Flow cytometric ratio	Raw	viability and cell death
Toxoplasma gondii	Toxo_48hr_released_toxo_concentration	Flow cytometric value	Raw	intracellular niche
Toxoplasma gondii	Toxo_5hr_cell_death_BG_sub	Flow cytometric ratio	Raw	viability and cell death
Toxoplasma gondii	Toxo_5hr_gfp	Flow cytometric ratio	Raw	invasion
Toxoplasma gondii	Toxo_5hr_median	Flow cytometric value	Raw	invasion
Toxoplasma gondii	Toxo_replication_30_5hr_median_GFP	Flow cytometric ratio	Raw	intracellular niche
Toxoplasma gondii	Toxo_spread_30hr_5hr_GFP	Flow cytometric ratio	Raw	intercellular spread
Uninfected	Cells_ml_after_3_days	Flow cytometric value	Raw	viability and cell death
Uninfected	FGF2_Uninfected	Cytokine concentration	log2	growth/angiogenesis factor
Uninfected	IFNA2_Uninfected	Cytokine concentration	log2	inflammatory/Th1 cytokine
Uninfected	IFNG_Uninfected	Cytokine concentration	log2	inflammatory/Th1 cytokine
Uninfected	IL10_Uninfected_Luminex	Cytokine concentration	log2	anti-inflammatory/Th2 cytokine
Uninfected	IL12P70_Uninfected	Cytokine concentration	log2	inflammatory/Th1 cytokine
Uninfected	IL13_Uninfected	Cytokine concentration	log2	anti-inflammatory/Th2 cytokine
Uninfected	IL1RA_Uninfected	Cytokine concentration	log2	anti-inflammatory/Th2 cytokine
Uninfected	IL4_Uninfected	Cytokine concentration	log2	anti-inflammatory/Th2 cytokine
Uninfected	IL6_Uninfected	Cytokine concentration	log2	inflammatory/Th1 cytokine
Uninfected	IL8_Uninfected	Cytokine concentration	log2	inflammatory/Th1 cytokine
Uninfected	IP10_Uninfected_Luminex	Cytokine concentration	log2	inflammatory/Th1 cytokine
Uninfected	MDC_Uninfected_Luminex	Cytokine concentration	log2	anti-inflammatory/Th2 cytokine
Uninfected	MIP1B_Uninfected	Cytokine concentration	log2	inflammatory/Th1 cytokine
Uninfected	PDGF_AB_BB_Uninfected	Cytokine concentration	log2	growth/angiogenesis factor
Uninfected	RANTES_Uninfected	Cytokine concentration	log2	inflammatory/Th1 cytokine
Uninfected	TNFa_Uninfected	Cytokine concentration	log2	inflammatory/Th1 cytokine
Uninfected	TNFb_Uninfected	Cytokine concentration	log2	inflammatory/Th1 cytokine
Uninfected	Uninfected_cell_death_3_5hr	Flow cytometric ratio	Raw	viability and cell death
Uninfected	IL10_Uninfected_ELISA	Cytokine concentration	log2	anti-inflammatory/Th2 cytokine
Uninfected	IP10_Uninfected_ELISA	Cytokine concentration	log2	inflammatory/Th1 cytokine
Uninfected	MDC_Uninfected_ELISA	Cytokine concentration	log2	anti-inflammatory/Th2 cytokine
Uninfected	VEGF_Uninfected	Cytokine concentration	log2	growth/angiogenesis factor
Uninfected	X3_day_viability	Flow cytometric ratio	Raw	viability and cell death
